# Impact of PCSK9 inhibitors on bone disease: A comprehensive drug-target Mendelian randomization study

**DOI:** 10.1101/2025.03.09.25323603

**Authors:** Wangyu Yang, Xiaohui Wang, Hao Yang, Dingjun Hao

**Author notes:** Correspondence: **Hao Yang**, **Dingjun Hao**.

## Abstract

**Background:** While certain studies suggest a relationship between hyperlipidemia and bone metabolism, the exact nature of proprotein convertase subtilisin/kexin 9 inhibitors (PCSK9i, targeted by, eg, alirocumab), which were originally developed for lowering LDL cholesterol inhibitors, with bone disease is still unclear. This research endeavors to uncover the potential causal relationship between PCSK9i and several most popular bone diseases (osteoporosis (OP), osteoarthritis (OA), rheumatoid osteoarthritis (RA)) using Mendelian randomization (MR).

**Methods:** This study employed a comprehensive approach involving the extraction of single-nucleotide polymorphisms (SNPs) from genome-wide association studies (GWAS), followed by rigorous quality checks. PCSK9i instrumental variables were utilized to evaluate the effect of cholesterol-lowering drugs on osteoporosis, osteoarthritis, and rheumatoid arthritis.

**Results:** PCSK9i instrumental variables were validated using familial combined hyperlipidemia summary data. Our analysis did not reveal a significant causal relationship between PCSK9i and OP. However, there was an observed an increased Lumbar-spine bone mineral density (LS-BMD) with PCSK9i intaking (OR = 1.157, 95% CI: 0.963 to 1.330, P = 0.044). PCKS9i significantly increased genetic risk of knee OA (OR = 1.136, 95% CI: 1.027 to 1.228, P = 0.013), but not for hip OA. Genetic risk of seropositive RA was strongly reduced while consuming PCSK9i (OR = 0.796, 95% CI: 0.580 to 0.964, P=0.020) and this effect is independent with LDL levels, while we don’t observe causal relationships with PCSK9i on seronegative RA.

**Conclusions:** This study elucidates the causal relationship between PCSK9i and genetic predisposition to OP, OA, and RA. PCSK9i would benefit LS-BMD and protect the genetic risk of seropositive RA. Meanwhile, PCSK9i might be a risk factor for knee OA.
