## Supplementary material for "Impact of PCSK9 inhibitors on bone disease: A comprehensive drug-target Mendelian randomization study": Supplementary Table 1.xlsx

### Sheet: Table S1
Exposure	Outcome	RSSobs	Pvalue
PCSK9i	Femoral neck bone mineral density	2.47158	0.833
	Forearm bone mineral density	2.47158	0.833
	Heel bone mineral density	12.6992	0.415
	Lumbar spine bone mineral density	2.47158	0.833
	Osteoporosis	10.7677	0.49
	Postmenopausal osteoporosis with pathological fracture	6.2634	0.735
	Seronegative rheumatoid arthritis	10.7956	0.407
	Seropositive rheumatoid arthritis	3.50084	0.926
	Hip osteoarthritis	5.66603	0.687
	Knee osteoarthritis	7.40121	0.659
